# Dysregulation of microRNAs in fibromyalgia: potential as biomarkers and disorder modulators

**DOI:** 10.64898/2026.09.08.26362323

**Authors:** Alessandra Tamashiro-Orrego, David A. Andersson, Rocio T Martinez-Nunez

## Abstract

Fibromyalgia syndrome (FMS) is characterized by chronic widespread pain, fatigue and cognitive difficulties, but its underlying mechanisms remain incompletely understood. The uncertainty of the origins of FMS has hampered the development of treatments and diagnostic methods, and the available therapeutic options offer limited relief to patients, an estimated 2-4% of the population. The severe burden of FMS thus represents an urgent unmet clinical need.

MicroRNAs (miRNAs), non-coding short RNAs that have vital inhibitory roles in gene expression, have been explored in FMS pathophysiology. MicroRNA signatures associated with FMS may facilitate diagnosis and reveal new insights into the cellular and molecular mechanisms of FMS.

We compiled and analyzed publicly available data of dysregulated miRNAs in FMS. MiRNAs were categorized according to the direction of dysregulation (levels up or down in FMS vs health) and compared across studies. Only miRNAs identified as dysregulated in the same direction in at least two studies were included. RNA targets of at least two microRNAs were inferred using TargetScan and subjected to pathway enrichment analysis using Reactome, ShinyGo v.8, miRNA Tissue Atlas 2025 and EnrichR.

This analysis revealed enrichment in pathways central to cell signaling and immune function, such as regulation of PTEN, circadian rhythm and RNA metabolic processes. Additionally, the dysregulated miRNAs in FMS were over-represented in immune-related tissues such as lymph node and spleen.

Collectively, these findings support a role for immune dysregulation in FMS. By using an integrative approach, we identified candidate pathways and molecular targets that warrant further experimental validation.
