## Supplementary Table 2 for "Dysregulation of microRNAs in fibromyalgia: potential as biomarkers and disorder modulators"

### Sheet: Sheet1
Item	Occurences	Present In
BLZF1	2	hsa-miR-10a-5p, hsa-miR-125a-5p
CDK6	2	hsa-miR-320a/b, hsa-miR-10a-5p
CNOT7	2	hsa-miR-320a/b, hsa-miR-335-5p
CYTH1	2	hsa-miR-10a-5p, hsa-miR-125a-5p
DAAM1	2	hsa-miR-125a-5p, hsa-miR-335-5p
DAZAP1	2	hsa-miR-320a/b, hsa-miR-10a-5p
DDX42	2	hsa-miR-320a/b, hsa-miR-125a-5p
DPF2	2	hsa-miR-10a-5p, hsa-miR-125a-5p
E2F3	2	hsa-miR-10a-5p, hsa-miR-125a-5p
ELOVL6	2	hsa-miR-10a-5p, hsa-miR-125a-5p
ESRRG	2	hsa-miR-10a-5p, hsa-miR-125a-5p
FBXO28	2	hsa-miR-320a/b, hsa-miR-335-5p
FOXQ1	2	hsa-miR-320a/b, hsa-miR-125a-5p
KCNJ6	2	hsa-miR-125a-5p, hsa-miR-335-5p
KCNS3	2	hsa-miR-320a/b, hsa-miR-125a-5p
KIAA0247	2	hsa-miR-10a-5p, hsa-miR-125a-5p
KLC2	2	hsa-miR-10a-5p, hsa-miR-125a-5p
KLF13	2	hsa-miR-320a/b, hsa-miR-125a-5p
KLHDC10	2	hsa-miR-10a-5p, hsa-miR-335-5p
LRRC8B	2	hsa-miR-10a-5p, hsa-miR-125a-5p
MTF1	2	hsa-miR-10a-5p, hsa-miR-125a-5p
MTMR3	2	hsa-miR-10a-5p, hsa-miR-125a-5p
NDRG3	2	hsa-miR-320a/b, hsa-miR-125a-5p
NR6A1	2	hsa-miR-10a-5p, hsa-miR-125a-5p
NRXN1	2	hsa-miR-125a-5p, hsa-miR-335-5p
PAPD5	2	hsa-miR-320a/b, hsa-miR-10a-5p
PCSK7	2	hsa-miR-320a/b, hsa-miR-125a-5p
PDE7A	2	hsa-miR-10a-5p, hsa-miR-125a-5p
PRKAA2	2	hsa-miR-10a-5p, hsa-miR-335-5p
PYGO2	2	hsa-miR-320a/b, hsa-miR-335-5p
RASA1	2	hsa-miR-320a/b, hsa-miR-335-5p
RASL10B	2	hsa-miR-10a-5p, hsa-miR-125a-5p
RBM24	2	hsa-miR-320a/b, hsa-miR-125a-5p
RORA	2	hsa-miR-10a-5p, hsa-miR-125a-5p
RORB	2	hsa-miR-10a-5p, hsa-miR-125a-5p
RYBP	2	hsa-miR-10a-5p, hsa-miR-125a-5p
SNX18	2	hsa-miR-10a-5p, hsa-miR-125a-5p
ST6GALNAC6	2	hsa-miR-10a-5p, hsa-miR-125a-5p
TFRC	2	hsa-miR-320a/b, hsa-miR-10a-5p
TMEM123	2	hsa-miR-320a/b, hsa-miR-125a-5p
TMEM168	2	hsa-miR-10a-5p, hsa-miR-125a-5p
TRIAP1	2	hsa-miR-320a/b, hsa-miR-125a-5p
TRIM5	2	hsa-miR-125a-5p, hsa-miR-335-5p
UBE2G1	2	hsa-miR-125a-5p, hsa-miR-335-5p
USP46	2	hsa-miR-10a-5p, hsa-miR-125a-5p
VPS37B	2	hsa-miR-320a/b, hsa-miR-125a-5p
