## Supplementary Table 1 for "Dysregulation of microRNAs in fibromyalgia: potential as biomarkers and disorder modulators"

### Sheet: Sheet1
Item	Occurences	Present In
NAA50	4	hsa-miR-145-5p, hsa-miR-21-5p, hsa-miR-223-3p, hsa-miR-23a-3p
SNX24	4	hsa-miR-103a-3p/107, hsa-miR-145-5p, hsa-miR-223-3p, hsa-miR-532-3p
TFRC	4	hsa-miR-103a-3p/107, hsa-miR-145-5p, hsa-miR-23a-3p, hsa-miR-4433a-5p
TGFBR2	4	hsa-miR-103a-3p/107, hsa-miR-145-5p, hsa-miR-23a-3p, hsa-miR-4433a-5p
ADNP	3	hsa-miR-103a-3p/107, hsa-miR-21-5p, hsa-miR-23a-3p
BLOC1S2	3	hsa-miR-145-5p, hsa-miR-23a-3p, hsa-miR-4433a-5p
CNOT6L	3	hsa-miR-103a-3p/107, hsa-miR-23a-3p, hsa-miR-4433a-5p
CYB561D1	3	hsa-mir-127-3p, hsa-miR-4433a-5p, hsa-miR-532-3p
ELF2	3	hsa-miR-145-5p, hsa-miR-21-5p, hsa-miR-23a-3p
ERG	3	hsa-miR-145-5p, hsa-miR-21-5p, hsa-miR-4433a-5p
ERLIN1	3	hsa-miR-103a-3p/107, hsa-miR-145-5p, hsa-miR-4433a-5p
FGF18	3	hsa-miR-374b-5p, hsa-miR-103a-3p/107, hsa-miR-21-5p
GMFB	3	hsa-miR-145-5p, hsa-miR-21-5p, hsa-miR-23a-3p
GNPNAT1	3	hsa-miR-374b-5p, hsa-miR-103a-3p/107, hsa-miR-4433a-5p
MAP4	3	hsa-miR-103a-3p/107, hsa-miR-223-3p, hsa-miR-4433a-5p
MCFD2	3	hsa-miR-103a-3p/107, hsa-miR-23a-3p, hsa-miR-4433a-5p
NFIA	3	hsa-miR-103a-3p/107, hsa-miR-21-5p, hsa-miR-223-3p
NFIB	3	hsa-miR-103a-3p/107, hsa-miR-21-5p, hsa-miR-223-3p
PAX5	3	hsa-miR-223-3p, hsa-miR-4433a-5p, hsa-miR-532-3p
PURA	3	hsa-miR-374b-5p, hsa-miR-21-5p, hsa-miR-223-3p
SCN2A	3	hsa-miR-103a-3p/107, hsa-miR-223-3p, hsa-miR-23a-3p
SETD8	3	hsa-mir-127-3p, hsa-miR-23a-3p, hsa-miR-4433a-5p
SPRY1	3	hsa-miR-103a-3p/107, hsa-miR-21-5p, hsa-miR-23a-3p
SPRY2	3	hsa-miR-103a-3p/107, hsa-miR-21-5p, hsa-miR-23a-3p
ZC3H12C	3	hsa-miR-103a-3p/107, hsa-miR-23a-3p, hsa-miR-4433a-5p
ABCA1	2	hsa-miR-145-5p, hsa-miR-23a-3p
ABL2	2	hsa-miR-103a-3p/107, hsa-miR-4433a-5p
ACTG1	2	hsa-miR-103a-3p/107, hsa-miR-145-5p
ACVR1C	2	hsa-miR-21-5p, hsa-miR-23a-3p
ACVR2B	2	hsa-miR-103a-3p/107, hsa-miR-4433a-5p
ADAMTS5	2	hsa-miR-145-5p, hsa-miR-23a-3p
AGFG1	2	hsa-miR-103a-3p/107, hsa-miR-145-5p
AGO1	2	hsa-miR-103a-3p/107, hsa-miR-4433a-5p
ARHGAP19	2	hsa-miR-103a-3p/107, hsa-miR-4433a-5p
ARHGAP24	2	hsa-miR-145-5p, hsa-miR-21-5p
ARMC1	2	hsa-miR-103a-3p/107, hsa-miR-223-3p
ARMCX1	2	hsa-miR-21-5p, hsa-miR-223-3p
ARPC5L	2	hsa-miR-103a-3p/107, hsa-miR-223-3p
ASF1A	2	hsa-miR-21-5p, hsa-miR-23a-3p
ATP2B1	2	hsa-miR-223-3p, hsa-miR-532-3p
ATXN7L3B	2	hsa-miR-23a-3p, hsa-miR-4433a-5p
BACH2	2	hsa-miR-103a-3p/107, hsa-miR-145-5p
BCL2L2	2	hsa-miR-103a-3p/107, hsa-miR-4433a-5p
BET1	2	hsa-miR-23a-3p, hsa-miR-532-3p
BOLA3	2	hsa-miR-374b-5p, hsa-miR-103a-3p/107
C13orf35	2	hsa-miR-145-5p, hsa-miR-4433a-5p
C18orf54	2	hsa-miR-223-3p, hsa-miR-23a-3p
C2orf69	2	hsa-miR-23a-3p, hsa-miR-4433a-5p
C3orf52	2	hsa-miR-23a-3p, hsa-miR-4433a-5p
C6orf62	2	hsa-miR-103a-3p/107, hsa-miR-23a-3p
C9orf69	2	hsa-miR-103a-3p/107, hsa-miR-4433a-5p
CACUL1	2	hsa-miR-4433a-5p, hsa-miR-532-3p
CADM2	2	hsa-miR-374b-5p, hsa-miR-21-5p
CAMK2D	2	hsa-miR-145-5p, hsa-miR-4433a-5p
CCDC149	2	hsa-miR-145-5p, hsa-miR-223-3p
CCZ1	2	hsa-miR-145-5p, hsa-miR-23a-3p
CD69	2	hsa-miR-103a-3p/107, hsa-miR-21-5p
CDC37L1	2	hsa-miR-103a-3p/107, hsa-miR-145-5p
CDC40	2	hsa-miR-23a-3p, hsa-miR-4433a-5p
CFTR	2	hsa-miR-145-5p, hsa-miR-4433a-5p
CHIC1	2	hsa-miR-103a-3p/107, hsa-miR-21-5p
COPS2	2	hsa-miR-103a-3p/107, hsa-miR-223-3p
CPEB3	2	hsa-miR-103a-3p/107, hsa-miR-21-5p
CREBZF	2	hsa-miR-23a-3p, hsa-miR-4433a-5p
CRIM1	2	hsa-miR-374b-5p, hsa-miR-223-3p
CSF3	2	hsa-miR-4433a-5p, hsa-miR-532-3p
CTNNA2	2	hsa-miR-223-3p, hsa-miR-532-3p
CTNNBIP1	2	hsa-miR-145-5p, hsa-miR-23a-3p
DGCR2	2	hsa-miR-103a-3p/107, hsa-miR-4433a-5p
DLG4	2	hsa-miR-103a-3p/107, hsa-miR-145-5p
DLG5	2	hsa-miR-103a-3p/107, hsa-miR-4433a-5p
DLX1	2	hsa-miR-23a-3p, hsa-miR-4433a-5p
DNAJC6	2	hsa-miR-223-3p, hsa-miR-23a-3p
DYNLL2	2	hsa-miR-103a-3p/107, hsa-miR-532-3p
EBF3	2	hsa-miR-145-5p, hsa-miR-23a-3p
EFNA5	2	hsa-miR-23a-3p, hsa-miR-532-3p
EIF4EBP2	2	hsa-miR-145-5p, hsa-miR-21-5p
ELMO1	2	hsa-miR-145-5p, hsa-miR-4433a-5p
ELOVL3	2	hsa-miR-23a-3p, hsa-miR-4433a-5p
ESRRA	2	hsa-miR-103a-3p/107, hsa-miR-4433a-5p
ETNK2	2	hsa-mir-127-3p, hsa-miR-532-3p
ETS1	2	hsa-miR-4433a-5p, hsa-miR-532-3p
FAM107B	2	hsa-miR-23a-3p, hsa-miR-4433a-5p
FAM46A	2	hsa-miR-21-5p, hsa-miR-223-3p
FAM98A	2	hsa-miR-103a-3p/107, hsa-miR-223-3p
FBXL3	2	hsa-miR-374b-5p, hsa-miR-145-5p
FBXW7	2	hsa-miR-103a-3p/107, hsa-miR-223-3p
FDXR	2	hsa-miR-103a-3p/107, hsa-miR-4433a-5p
FGD4	2	hsa-miR-21-5p, hsa-miR-23a-3p
FOXJ2	2	hsa-miR-103a-3p/107, hsa-miR-4433a-5p
FOXN2	2	hsa-miR-23a-3p, hsa-miR-4433a-5p
FOXO1	2	hsa-miR-145-5p, hsa-miR-223-3p
FUT4	2	hsa-miR-23a-3p, hsa-miR-4433a-5p
FUT9	2	hsa-miR-145-5p, hsa-miR-23a-3p
G3BP1	2	hsa-miR-145-5p, hsa-miR-223-3p
GPC6	2	hsa-miR-103a-3p/107, hsa-miR-23a-3p
GPR135	2	hsa-miR-23a-3p, hsa-miR-4433a-5p
GPRC5A	2	hsa-miR-4433a-5p, hsa-miR-532-3p
GREM2	2	hsa-miR-103a-3p/107, hsa-miR-23a-3p
GSG1L	2	hsa-miR-4433a-5p, hsa-miR-532-3p
GTPBP8	2	hsa-miR-145-5p, hsa-miR-223-3p
HELLS	2	hsa-miR-103a-3p/107, hsa-miR-145-5p
HHEX	2	hsa-miR-145-5p, hsa-miR-223-3p
HMGA2	2	hsa-miR-103a-3p/107, hsa-miR-532-3p
HMGN2	2	hsa-miR-103a-3p/107, hsa-miR-23a-3p
HOXD10	2	hsa-miR-103a-3p/107, hsa-miR-23a-3p
HSP90B1	2	hsa-miR-223-3p, hsa-miR-23a-3p
HTR2A	2	hsa-miR-145-5p, hsa-miR-23a-3p
IFFO1	2	hsa-miR-103a-3p/107, hsa-miR-4433a-5p
IGF2BP1	2	hsa-miR-4433a-5p, hsa-miR-532-3p
ISCA2	2	hsa-mir-127-3p, hsa-miR-23a-3p
JHDM1D	2	hsa-miR-103a-3p/107, hsa-miR-21-5p
KATNBL1	2	hsa-miR-103a-3p/107, hsa-miR-145-5p
KBTBD6	2	hsa-miR-21-5p, hsa-miR-223-3p
KIAA0226L	2	hsa-miR-223-3p, hsa-miR-4433a-5p
KIF21A	2	hsa-miR-103a-3p/107, hsa-miR-145-5p
KLF12	2	hsa-miR-223-3p, hsa-miR-4433a-5p
KLF5	2	hsa-miR-145-5p, hsa-miR-21-5p
KLF7	2	hsa-miR-103a-3p/107, hsa-miR-223-3p
LETMD1	2	hsa-miR-103a-3p/107, hsa-miR-532-3p
LONRF3	2	hsa-miR-103a-3p/107, hsa-miR-23a-3p
LPHN2	2	hsa-miR-23a-3p, hsa-miR-4433a-5p
MAGEB10	2	hsa-miR-23a-3p, hsa-miR-4433a-5p
MAP3K1	2	hsa-miR-145-5p, hsa-miR-21-5p
2003-03-01	2	hsa-miR-103a-3p/107, hsa-miR-223-3p
MBNL3	2	hsa-miR-103a-3p/107, hsa-miR-223-3p
MDFIC	2	hsa-miR-145-5p, hsa-miR-23a-3p
MEF2D	2	hsa-miR-374b-5p, hsa-miR-103a-3p/107
MMP19	2	hsa-miR-223-3p, hsa-miR-4433a-5p
MOCS2	2	hsa-miR-145-5p, hsa-miR-4433a-5p
MRGBP	2	hsa-miR-145-5p, hsa-miR-4433a-5p
MSI2	2	hsa-miR-103a-3p/107, hsa-miR-223-3p
MSMO1	2	hsa-miR-223-3p, hsa-miR-23a-3p
MTF1	2	hsa-miR-145-5p, hsa-miR-23a-3p
MYBL1	2	hsa-miR-103a-3p/107, hsa-miR-223-3p
MYCT1	2	hsa-miR-23a-3p, hsa-miR-4433a-5p
N4BP1	2	hsa-miR-103a-3p/107, hsa-miR-23a-3p
NAT8L	2	hsa-miR-103a-3p/107, hsa-miR-4433a-5p
NDFIP2	2	hsa-miR-145-5p, hsa-miR-23a-3p
NDP	2	hsa-miR-223-3p, hsa-miR-4433a-5p
NEDD9	2	hsa-miR-103a-3p/107, hsa-miR-145-5p
NPAS3	2	hsa-miR-103a-3p/107, hsa-miR-21-5p
NTF3	2	hsa-miR-374b-5p, hsa-miR-21-5p
NUCKS1	2	hsa-miR-223-3p, hsa-miR-23a-3p
NUS1	2	hsa-miR-23a-3p, hsa-miR-4433a-5p
OTUD4	2	hsa-miR-103a-3p/107, hsa-miR-223-3p
PAG1	2	hsa-miR-103a-3p/107, hsa-miR-21-5p
PAPD4	2	hsa-miR-374b-5p, hsa-miR-145-5p
PAQR9	2	hsa-miR-145-5p, hsa-miR-23a-3p
PCBP2	2	hsa-miR-145-5p, hsa-miR-21-5p
PCDH17	2	hsa-miR-103a-3p/107, hsa-miR-23a-3p
PCNP	2	hsa-miR-23a-3p, hsa-miR-532-3p
PDCD4	2	hsa-miR-145-5p, hsa-miR-21-5p
PDE7A	2	hsa-miR-23a-3p, hsa-miR-532-3p
PDZD8	2	hsa-miR-103a-3p/107, hsa-miR-21-5p
PEG10	2	hsa-miR-103a-3p/107, hsa-miR-532-3p
PGRMC2	2	hsa-miR-103a-3p/107, hsa-miR-23a-3p
PHF14	2	hsa-miR-21-5p, hsa-miR-4433a-5p
PHF19	2	hsa-miR-103a-3p/107, hsa-miR-223-3p
PITX2	2	hsa-miR-374b-5p, hsa-miR-21-5p
PKIA	2	hsa-miR-103a-3p/107, hsa-miR-23a-3p
PLAG1	2	hsa-miR-103a-3p/107, hsa-miR-21-5p
PLCXD3	2	hsa-miR-23a-3p, hsa-miR-4433a-5p
PLEKHA1	2	hsa-miR-103a-3p/107, hsa-miR-21-5p
PLEKHF2	2	hsa-miR-103a-3p/107, hsa-miR-23a-3p
PNRC1	2	hsa-miR-374b-5p, hsa-miR-23a-3p
POLDIP2	2	hsa-miR-103a-3p/107, hsa-miR-4433a-5p
PPP1CB	2	hsa-miR-23a-3p, hsa-miR-4433a-5p
PPP1R3B	2	hsa-miR-21-5p, hsa-miR-4433a-5p
PPP3CA	2	hsa-miR-145-5p, hsa-miR-21-5p
PRMT6	2	hsa-miR-23a-3p, hsa-miR-532-3p
PSAT1	2	hsa-miR-145-5p, hsa-miR-4433a-5p
PTBP2	2	hsa-miR-223-3p, hsa-miR-4433a-5p
PTEN	2	hsa-miR-103a-3p/107, hsa-miR-23a-3p
PTPLAD1	2	hsa-miR-103a-3p/107, hsa-miR-4433a-5p
PVRL3	2	hsa-miR-145-5p, hsa-miR-21-5p
RAB1B	2	hsa-miR-103a-3p/107, hsa-miR-4433a-5p
RAB30	2	hsa-miR-103a-3p/107, hsa-miR-4433a-5p
RAB8B	2	hsa-miR-223-3p, hsa-miR-23a-3p
RASA1	2	hsa-miR-145-5p, hsa-miR-223-3p
RASA2	2	hsa-miR-145-5p, hsa-miR-21-5p
RASSF4	2	hsa-miR-103a-3p/107, hsa-miR-223-3p
RGS4	2	hsa-miR-103a-3p/107, hsa-miR-4433a-5p
RNF121	2	hsa-miR-4433a-5p, hsa-miR-532-3p
RNF38	2	hsa-miR-103a-3p/107, hsa-miR-23a-3p
RORA	2	hsa-miR-374b-5p, hsa-miR-23a-3p
RYBP	2	hsa-miR-103a-3p/107, hsa-miR-223-3p
SATB1	2	hsa-miR-21-5p, hsa-miR-23a-3p
SCAF8	2	hsa-miR-103a-3p/107, hsa-miR-223-3p
SCAMP5	2	hsa-miR-103a-3p/107, hsa-miR-4433a-5p
SCN1A	2	hsa-miR-103a-3p/107, hsa-miR-223-3p
2006-09-01	2	hsa-miR-103a-3p/107, hsa-miR-223-3p
SESN1	2	hsa-miR-21-5p, hsa-miR-4433a-5p
SETD1B	2	hsa-miR-103a-3p/107, hsa-miR-4433a-5p
SGMS2	2	hsa-miR-103a-3p/107, hsa-miR-223-3p
SLC25A36	2	hsa-miR-23a-3p, hsa-miR-4433a-5p
SMARCD1	2	hsa-miR-21-5p, hsa-miR-223-3p
SMEK2	2	hsa-miR-103a-3p/107, hsa-miR-23a-3p
SMS	2	hsa-miR-103a-3p/107, hsa-miR-23a-3p
SNRPC	2	hsa-miR-23a-3p, hsa-miR-4433a-5p
SNX11	2	hsa-miR-103a-3p/107, hsa-miR-4433a-5p
SOCS6	2	hsa-miR-21-5p, hsa-miR-23a-3p
SORBS1	2	hsa-miR-223-3p, hsa-miR-4433a-5p
SOWAHC	2	hsa-miR-103a-3p/107, hsa-miR-23a-3p
SPSB4	2	hsa-miR-145-5p, hsa-miR-23a-3p
SRSF10	2	hsa-miR-145-5p, hsa-miR-223-3p
STAM	2	hsa-miR-145-5p, hsa-miR-4433a-5p
SYT2	2	hsa-miR-103a-3p/107, hsa-miR-4433a-5p
TBPL1	2	hsa-miR-103a-3p/107, hsa-miR-145-5p
TCERG1	2	hsa-miR-374b-5p, hsa-miR-223-3p
TMEM170A	2	hsa-miR-21-5p, hsa-miR-23a-3p
TMEM178A	2	hsa-miR-145-5p, hsa-miR-4433a-5p
TMEM178B	2	hsa-miR-223-3p, hsa-miR-532-3p
TMEM64	2	hsa-miR-223-3p, hsa-miR-4433a-5p
TMOD1	2	hsa-miR-145-5p, hsa-miR-23a-3p
TMOD3	2	hsa-miR-145-5p, hsa-miR-4433a-5p
TNPO1	2	hsa-miR-103a-3p/107, hsa-miR-23a-3p
TSPAN12	2	hsa-miR-23a-3p, hsa-miR-4433a-5p
TWF1	2	hsa-miR-103a-3p/107, hsa-miR-4433a-5p
UBA6	2	hsa-miR-145-5p, hsa-miR-23a-3p
UBE2D3	2	hsa-miR-21-5p, hsa-miR-532-3p
UBE2V1	2	hsa-miR-145-5p, hsa-miR-4433a-5p
UBL3	2	hsa-miR-103a-3p/107, hsa-miR-23a-3p
UBXN4	2	hsa-miR-145-5p, hsa-miR-4433a-5p
UNC119B	2	hsa-miR-145-5p, hsa-miR-4433a-5p
UQCRFS1	2	hsa-miR-23a-3p, hsa-miR-4433a-5p
USP42	2	hsa-miR-103a-3p/107, hsa-miR-223-3p
VHL	2	hsa-miR-21-5p, hsa-miR-223-3p
VSNL1	2	hsa-miR-103a-3p/107, hsa-miR-23a-3p
VWC2L	2	hsa-miR-103a-3p/107, hsa-miR-4433a-5p
WBP2	2	hsa-miR-23a-3p, hsa-miR-4433a-5p
WNK1	2	hsa-miR-103a-3p/107, hsa-miR-23a-3p
WNT16	2	hsa-miR-374b-5p, hsa-miR-103a-3p/107
WNT3A	2	hsa-miR-103a-3p/107, hsa-miR-4433a-5p
WWP1	2	hsa-miR-103a-3p/107, hsa-miR-21-5p
XKR6	2	hsa-miR-21-5p, hsa-miR-223-3p
YES1	2	hsa-miR-145-5p, hsa-miR-23a-3p
YOD1	2	hsa-miR-21-5p, hsa-miR-23a-3p
YTHDC1	2	hsa-miR-103a-3p/107, hsa-miR-145-5p
ZBTB34	2	hsa-miR-103a-3p/107, hsa-miR-23a-3p
ZBTB37	2	hsa-miR-103a-3p/107, hsa-miR-23a-3p
ZBTB8A	2	hsa-miR-103a-3p/107, hsa-miR-21-5p
ZCCHC2	2	hsa-miR-103a-3p/107, hsa-miR-23a-3p
ZHX2	2	hsa-miR-145-5p, hsa-miR-4433a-5p
ZKSCAN1	2	hsa-miR-103a-3p/107, hsa-miR-4433a-5p
ZNF225	2	hsa-miR-23a-3p, hsa-miR-4433a-5p
ZNF420	2	hsa-miR-23a-3p, hsa-miR-4433a-5p
ZNF436	2	hsa-miR-145-5p, hsa-miR-4433a-5p
ZNF654	2	hsa-miR-103a-3p/107, hsa-miR-23a-3p
ZNRF2	2	hsa-miR-103a-3p/107, hsa-miR-23a-3p
